# Phylogenomics, Epigenomics, Virulome, and Mobilome of Gram-negative Bacteria Co-resistant to Carbapenems and Polymyxins: A One-Health Systematic Review and Meta-analyses

**DOI:** 10.1101/2021.07.03.21259964

**Authors:** Winnie Thabisa Ramaloko, John Osei Sekyere

**Affiliations:** Department of Medical Microbiology, School of Medicine, Faculty of Health Sciences, University of Pretoria, South Africa.

**Keywords:** Carbapenem, Polymyxins, One Health, Resistome, resistance plasmids, methylome, virulome

## Abstract

Gram-negative bacteria (GNB) continue to develop resistance against important antibiotics including last-resort ones such as carbapenems and polymyxins. An analysis of GNB with co-resistance to carbapenems and polymyxins from a One Health perspective is presented.

Data of species name, country, source of isolation, resistance genes (ARGs), plasmid type, clones, and mobile genetic elements (MGEs) were deduced from 129 articles from January 2016 to March 2021. Available genomes and plasmids were obtained from PATRIC and NCBI. Resistomes and methylomes were analysed using BAcWGSTdb and REBASE whilst Kaptive was used to predict capsule typing. Plasmids and other MEGs were identified using MGE Finder and ResFinder. Phylogenetic analyses were done using RAxML and annotated with MEGA 7.

A total of 877 isolates, 32 genomes and 44 plasmid sequences were analysed. Most of these isolates were reported in Asian countries and were isolated from clinical, animal, and environmental sources. Colistin resistance was mostly mediated by *mgrB* inactivation, while OXA-48/181 was the most reported carbapenemase. IncX and IncI were the most common plasmids hosting carbapenemases and *mcr* genes. The isolates were co-resistant to other antibiotics, with *floR* (chloramphenicol) and *fosA3* (fosfomycin) being common; *E. coli* ST156 and *K. pneumoniae* ST258 strains were common globally. Virulence genes and capsular KL-types were also detected. Type I, II, III and IV restriction modification systems were detected, comprising various MTases and restriction enzymes. The escalation of highly resistant isolates drains the economy due to untreatable bacterial infections, which leads to increasing global mortality rates and healthcare costs.

**Author summary:** Carbapenem and polymyxin co-resistance in Gram-negative bacteria (GNB) is a growing public health concern globally. China presented a high number of highly resistant bacteria from humans, animals, and environmental samples. *Escherichia coli* isolates were the most dominant in China, while *Klebsiella pneumoniae* isolates dominated Greece, the second country with high numbers of carbapenem and colistin co-resistant strains. Mobile genetic elements including plasmids are responsible for disseminating such resistance genes. Worryingly, GNB with Carbapenem and polymyxin co-resistance also harbours genes that make them resistant to other antibiotics, making them multi-drug resistant.
