## Supplementary material for "Phylogenomics, Epigenomics, Virulome, and Mobilome of Gram-negative Bacteria Co-resistant to Carbapenems and Polymyxins: A One-Health Systematic Review and Meta-analyses": Table S1

### Sheet: A. Papers excluded with reason
1.	Al-Agamy, M. H., El-Mahdy, T. S., Radwan, H. H. & Poirel, L. Cooccurrence of NDM-1, ESBL, RmtC, AAC(6’)-Ib, and QnrB in Clonally Related Klebsiella pneumoniae Isolates Together with Coexistence of CMY-4 and AAC(6’)-Ib in Enterobacter cloacae Isolates from Saudi Arabia. Biomed Res. Int. 2019, 6736897 (2019).
2.	Assimakopoulos, S. F. et al. Triple combination therapy with high-dose ampicillin/sulbactam, high-dose tigecycline and colistin in the treatment of ventilator-associated pneumonia caused by pan-drug resistant Acinetobacter baumannii: a case series study. Le Infez. Med. 27, 11–16 (2019).
3.	Atterby, C. et al. Carriage of carbapenemase- and extended-spectrum cephalosporinase-producing Escherichia coli and Klebsiella pneumoniae in humans and livestock in rural Cambodia; gender and age differences and detection of bla(OXA-48) in humans. Zoonoses Public Health 66, 603–617 (2019).
4.	Avgoulea, K. et al. Characterization of Extensively Drug-Resistant or Pandrug-Resistant Sequence Type 147 and 101 OXA-48-Producing Klebsiella pneumoniae Causing Bloodstream Infections in Patients in an Intensive Care Unit. Antimicrob. Agents Chemother. 62, (2018).
5.	Aydın, M. et al. Rapid emergence of colistin resistance and its impact on fatality among healthcare-associated infections. J. Hosp. Infect. 98, 260–263 (2018).
6.	Bakthavatchalam, Y. D. et al. Synergistic activity of fosfomycin-meropenem and fosfomycin-colistin against carbapenem resistant Klebsiella pneumoniae: an in vitro evidence. Futur. Sci. OA 6, FSO461–FSO461 (2020).
7.	Balkhair, A. et al. Prevalence and 30-day all-cause mortality of carbapenem-and colistin-resistant bacteraemia caused by Acinetobacter baumannii, Pseudomonas aeruginosa, and Klebsiella pneumoniae: Description of a decade-long trend. Int. J. Infect. Dis. IJID Off. Publ. Int. Soc. Infect. Dis. 85, 10–15 (2019).
8.	Ballash, G. A. et al. Pulsed electric field application reduces carbapenem- and colistin-resistant microbiota and bla(KPC) spread in urban wastewater. J. Environ. Manage. 265, 110529 (2020).
9.	Band, V. I. et al. Carbapenem-Resistant Klebsiella pneumoniae Exhibiting Clinically Undetected Colistin Heteroresistance Leads to Treatment Failure in a Murine Model of Infection. MBio 9, (2018).
10.	Band, V. I. et al. Colistin Heteroresistance Is Largely Undetected among Carbapenem-Resistant Enterobacterales in the United States. MBio 12, (2021).
11.	Bardhan, T., Chakraborty, M. & Bhattacharjee, B. Prevalence of Colistin-Resistant, Carbapenem-Hydrolyzing Proteobacteria in Hospital Water Bodies and Out-Falls of West Bengal, India. Int. J. Environ. Res. Public Health 17, (2020).
12.	Bathoorn, E. et al. Emergence of pan-resistance in KPC-2 carbapenemase-producing Klebsiella pneumoniae in Crete, Greece: a close call. J. Antimicrob. Chemother. 71, 1207–1212 (2016).
13.	Battikh, H. et al. Clonal Spread of Colistin-Resistant Klebsiella pneumoniae Coproducing KPC and VIM Carbapenemases in Neonates at a Tunisian University Hospital. Microb. Drug Resist. 23, 468–472 (2017).
14.	Becker, L. et al. Whole Genome Sequence Analysis of CTX-M-15 Producing Klebsiella Isolates Allowed Dissecting a Polyclonal Outbreak Scenario. Front. Microbiol. 9, 322 (2018).
15.	Bedenić, B. et al. In vitro synergy and postantibiotic effect of colistin combinations with meropenem and vancomycin against Enterobacteriaceae with multiple carbapenem resistance mechanisms. J. Infect. Chemother. Off. J. Japan Soc. Chemother. 24, 1016–1019 (2018).
16.	Bernasconi, O. J. et al. Travelers Can Import Colistin-Resaistant Enterobacteriaceae, Including Those Possessing the Plasmid-Mediated mcr-1 Gene. Antimicrob. Agents Chemother. 60, 5080–5084 (2016).
17.	Bulman, Z. P. et al. Polymyxin Combinations Combat Escherichia coli Harboring mcr-1 and bla(NDM-5): Preparation for a Postantibiotic Era. MBio 8, (2017).
18.	Chamieh, A. et al. Control and Elimination of Extensively Drug-Resistant Acinetobacter baumanii in an Intensive Care Unit. Emerg. Infect. Dis. 25, 1928–1931 (2019).
19.	Coetzee, J. et al. Emergence of plasmid-mediated colistin resistance (MCR-1) among Escherichia coli isolated from South African patients. S. Afr. Med. J. 106, 35–36 (2016).
20.	Crémieux, A.-C. et al. Efficacy of colistin alone and in various combinations for the treatment of experimental osteomyelitis due to carbapenemase-producing Klebsiella pneumoniae. J. Antimicrob. Chemother. 74, 2666–2675 (2019).
21.	Dalmolin, T. V., Wink, P. L., de Lima-Morales, D. & Barth, A. L. Low prevalence of the mcr-1 gene among carbapenemase-producing clinical isolates of Enterobacterales. Infection control and hospital epidemiology vol. 40 263–264 (2019).
22.	D’Onofrio, V. et al. Epidemiology of colistin-resistant, carbapenemase-producing Enterobacteriaceae and Acinetobacter baumannii in Croatia. Infect. Genet. Evol. J. Mol. Epidemiol. Evol. Genet. Infect. Dis. 81, 104263 (2020).
23.	Ferreira, M. L. et al. Association of Colistin-Resistant KPC Clonal Strains with Subsequent Infections and Colonization and Biofilm Production. Microb. Drug Resist. 24, 1441–1449 (2018).
24.	Freire, M. P. et al. The role of therapy with aminoglycoside in the outcomes of kidney transplant recipients infected with polymyxin- and carbapenem-resistant Enterobacteriaceae. Eur. J. Clin. Microbiol. Infect. Dis. Off. Publ. Eur. Soc. Clin. Microbiol. 38, 755–765 (2019).
25.	Galvão, L. M. et al. Fatal case of donor-derived colistin-resistant carbapenemase-producing Klebsiella pneumoniae transmission in cardiac transplantation. Brazilian J. Infect. Dis. an Off. Publ. Brazilian Soc. Infect. Dis. 22, 235–238 (2018).
26.	Giamarellou, H. Epidemiology of infections caused by polymyxin-resistant pathogens. Int. J. Antimicrob. Agents 48, 614–621 (2016).
27.	Hamel, M. et al. Inactivation of mgrB gene regulator and resistance to colistin is becoming endemic in carbapenem-resistant Klebsiella pneumoniae in Greece: A nationwide study from 2014 to 2017. Int. J. Antimicrob. Agents 55, 105930 (2020).
28.	Hatrongjit, R., Kerdsin, A., Akeda, Y. & Hamada, S. Detection of plasmid-mediated colistin-resistant and carbapenem-resistant genes by multiplex PCR. MethodsX 5, 532–536 (2018).
29.	Haytoğlu, Z. et al. Carbapenem and colistin resistance in children with Enterobacteriaceae infections. Turk. J. Pediatr. 62, 778–786 (2020).
30.	Hazırolan, G. & Karagöz, A. Emergence of carbapenemase-producing and colistin resistant Klebsiella pneumoniae ST101 high-risk clone in Turkey. Acta Microbiol. Immunol. Hung. 67, 216–221 (2020).
31.	Joshi, P. R. et al. Co-existence of bla(OXA-23) and bla(NDM-1) genes of Acinetobacter baumannii isolated from Nepal: antimicrobial resistance and clinical significance. Antimicrob. Resist. Infect. Control 6, 21 (2017).
32.	Jousset, A. B. et al. Development and validation of a multiplex polymerase chain reaction assay for detection of the five families of plasmid-encoded colistin resistance. Int. J. Antimicrob. Agents 53, 302–309 (2019).
33.	Kanzari, L. et al. First report of extensively-drug-resistant Proteus mirabilis isolate carrying plasmid-mediated bla(NDM-1) in a Tunisian intensive care unit. Int. J. Antimicrob. Agents 52, 906–909 (2018).
34.	Kaur, A. et al. Clinical outcome of dual colistin- and carbapenem-resistant Klebsiella pneumoniae bloodstream infections: A single-center retrospective study of 75 cases in India. Am. J. Infect. Control 45, 1289–1291 (2017).
35.	Khanjani, S. et al. In vitro activity of colistin against multidrug-resistant Acinetobacter baumannii isolates harboring blaOXA-23-like and blaOXA-24-like genes: A multicenter based study. Acta Microbiol. Immunol. Hung. 67, 182–186 (2020).
36.	Kumar, M. Colistin and Tigecycline Resistance in Carbapenem-Resistant Enterobacteriaceae: Checkmate to Our Last Line Of Defense. Infection control and hospital epidemiology vol. 37 624–625 (2016).
37.	Kumar, M., Saha, S. & Subudhi, E. More Furious Than Ever: Escherichia coli-Acquired Co-resistance Toward Colistin and Carbapenems. Clinical infectious diseases : an official publication of the Infectious Diseases Society of America vol. 63 1267–1268 (2016).
38.	Lalaoui, R. et al. Spread of Carbapenem and Colistin-Resistant Klebsiella pneumoniae ST512 Clinical Isolates in Israel: A Cause for Vigilance. Microb. Drug Resist. 25, 63–71 (2019).
39.	Ma, K., Feng, Y., Liu, L., Yao, Z. & Zong, Z. A Cluster of Colistin- and Carbapenem-Resistant Klebsiella pneumoniae Carrying blaNDM-1 and mcr-8.2. J. Infect. Dis. 221, S237–S242 (2020).
40.	Machuca, I. et al. Mortality Associated with Bacteremia Due to Colistin-Resistant Klebsiella pneumoniae with High-Level Meropenem Resistance: Importance of Combination Therapy without Colistin and Carbapenems. Antimicrob. Agents Chemother. 61, (2017).
41.	Malchione, M. D., Torres, L. M., Hartley, D. M., Koch, M. & Goodman, J. L. Carbapenem and colistin resistance in Enterobacteriaceae in Southeast Asia: Review and mapping of emerging and overlapping challenges. Int. J. Antimicrob. Agents 54, 381–399 (2019).
42.	Martins, A. F. et al. Antimicrobial activity of plazomicin against Enterobacteriaceae-producing carbapenemases from 50 Brazilian medical centers. Diagn. Microbiol. Infect. Dis. 90, 228–232 (2018).
43.	Mashaly, G. E.-S. & Mashaly, M. E.-S. Colistin-heteroresistance in carbapenemase-producing Enterobacter species causing hospital-acquired infections among Egyptian patients. J. Glob. Antimicrob. Resist. 24, 108–113 (2020).
44.	Metan, G., Ilbay, A., Eser, O. K., Unal, S. & Zarakolu, P. A Silent Epidemic of Colistin- and Carbapenem-Resistant Enterobacteriaceae at a Turkish University Hospital. Infection control and hospital epidemiology vol. 38 254–257 (2017).
45.	Mmatli, M., Mbelle, N. M., Maningi, N. E. & Osei Sekyere, J. Emerging Transcriptional and Genomic Mechanisms Mediating Carbapenem and Polymyxin Resistance in Enterobacteriaceae: a Systematic Review of Current Reports. mSystems 5, (2020).
46.	Nishida, S. & Ono, Y. Genomic analysis of a pan-resistant Klebsiella pneumoniae sequence type 11 identified in Japan in 2016. Int. J. Antimicrob. Agents 55, 105854 (2020).
47.	Palmieri, M. et al. Abundance of Colistin-Resistant, OXA-23- and ArmA-Producing Acinetobacter baumannii Belonging to International Clone 2 in Greece. Front. Microbiol. 11, 668 (2020).
48.	Papadimitriou-Olivgeris, M. et al. Molecular epidemiology and risk factors for colistin- or tigecycline-resistant carbapenemase-producing Klebsiella pneumoniae bloodstream infection in critically ill patients during a 7-year period. Diagn. Microbiol. Infect. Dis. 92, 235–240 (2018).
49.	Potron, A. et al. Sequential emergence of colistin and rifampicin resistance in an OXA-72- producing outbreak strain of Acinetobacter baumannii. Int. J. Antimicrob. Agents 53, 669–673 (2019).
50.	Qamar, S. et al. Frequency of colistin and fosfomycin resistance in carbapenem-resistant Enterobacteriaceae from a tertiary care hospital in Karachi. Infect. Drug Resist. 10, 231–236 (2017).
51.	Rhouma, M. & Letellier, A. Extended-spectrum β-lactamases, carbapenemases and the mcr-1 gene: is there a historical link? International journal of antimicrobial agents vol. 49 269–271 (2017).
52.	Rodrigues, A. C. S. et al. Non-clonal occurrence of pmrB mutations associated with polymyxin resistance in carbapenem-resistant Klebsiella pneumoniae in Brazil. Mem. Inst. Oswaldo Cruz 114, e180555–e180555 (2019).
53.	Rojas, L. J. et al. Colistin Resistance in Carbapenem-Resistant Klebsiella pneumoniae: Laboratory Detection and Impact on Mortality. Clin. Infect. Dis. an Off. Publ. Infect. Dis. Soc. Am. 64, 711–718 (2017).
54.	Rossi Gonçalves, I. et al. Outbreaks of colistin-resistant and colistin-susceptible KPC-producing Klebsiella pneumoniae in a Brazilian intensive care unit. J. Hosp. Infect. 94, 322–329 (2016).
55.	Seo, J., Wi, Y. M., Kim, J. M., Kim, Y.-J. & Ko, K. S. Detection of colistin-resistant populations prior to antibiotic exposure in KPC-2-producing Klebsiella pneumoniae clinical isolates. J. Microbiol. (2021) doi:10.1007/s12275-021-0610-1.
56.	Suzuki, Y. et al. Emergence of IMP-34- and OXA-58-Producing Carbapenem-Resistant Acinetobacter colistiniresistens. Antimicrobial agents and chemotherapy vol. 63 (2019).
57.	Tarumoto, N. et al. First report of the isolation of bla(IMI-1)-producing colistin-heteroresistant Enterobacter cloacae in Japan, September 2016. J. Infect. Chemother. Off. J. Japan Soc. Chemother. 24, 941–943 (2018).
58.	Thet, K. T. et al. Colistin heteroresistance in carbapenem-resistant Acinetobacter baumannii clinical isolates from a Thai university hospital. World J. Microbiol. Biotechnol. 36, 102 (2020).
59.	Uechi, K. et al. Emergence of a carbapenem-resistant and colistin-heteroresistant Enterobacter cloacae clinical isolate in Japan. J. Infect. Chemother. 25, 285–288 (2019).
60.	Vatansever, C. et al. Co-existence of OXA-48 and NDM-1 in colistin resistant Pseudomonas aeruginosa ST235. Emerging microbes & infections vol. 9 152–154 (2020).
61.	Walker, C. D. & Shankaran, S. Extended antibiotic resistance in carbapenemase-producing Klebsiella pneumoniae: A case series. Am. J. Infect. Control 44, 1050–1052 (2016).
62.	Wang, Y., Liu, F., Zhu, B. & Gao, G. F. Metagenomic data screening reveals the distribution of mobilized resistance genes tet(X), mcr and carbapenemase in animals and humans. The Journal of infection vol. 80 121–142 (2020).
63.	Wang, Z., Xu, H., Tang, Y., Li, Q. & Jiao, X. A Multidrug-resistant Monophasic Salmonella Typhimurium Co-harboring mcr-1, fosA3, bla (CTX-M-14) in a Transferable IncHI2 Plasmid from a Healthy Catering Worker in China. Infect. Drug Resist. 13, 3569–3574 (2020).
64.	Yang, T.-Y. et al. Contributions of insertion sequences conferring colistin resistance in Klebsiella pneumoniae. Int. J. Antimicrob. Agents 55, 105894 (2020).
65.	Yu, Y. et al. Novel partners with colistin to increase its in vivo therapeutic effectiveness and prevent the occurrence of colistin resistance in NDM- and MCR-co-producing Escherichia coli in a murine infection model. J. Antimicrob. Chemother. 74, 87–95 (2019).
66.	Zong, Z., Feng, Y. & McNally, A. Carbapenem and Colistin Resistance in Enterobacter: Determinants and Clones. Trends Microbiol. (2021) doi:10.1016/j.tim.2020.12.009.

### Sheet: B. included for meta-analyses
1.	Abdulzahra, A. T., Khalil, M. A. F. & Elkhatib, W. F. First report of colistin resistance among carbapenem-resistant Acinetobacter baumannii isolates recovered from hospitalized patients in Egypt. New microbes new Infect. 26, 53–58 (2018).
2.	Arabacı, Ç., Dal, T., Başyiğit, T., Genişel, N. & Durmaz, R. Investigation of carbapenemase and mcr-1 genes in carbapenem-resistant Klebsiella pneumoniae isolates. J. Infect. Dev. Ctries. 13, 504–509 (2019).
3.	Arena, F. et al. Colistin Resistance Caused by Inactivation of the MgrB Regulator Is Not Associated with Decreased Virulence of Sequence Type 258 KPC Carbapenemase-Producing Klebsiella pneumoniae. Antimicrob. Agents Chemother. 60, 2509–2512 (2016).
4.	Azam, M. et al. Colistin Resistance Among Multiple Sequence Types of Klebsiella pneumoniae Is Associated With Diverse Resistance Mechanisms: A Report From India. Front. Microbiol. 12, 609840 (2021).
5.	Berglund, B. et al. Colistin- and carbapenem-resistant Klebsiella pneumoniae carrying mcr-1 and blaOXA-48 isolated at a paediatric hospital in Vietnam. J. Antimicrob. Chemother. 73, 1100–1102 (2018).
6.	Beyrouthy, R. et al. MCR-1 and OXA-48 In Vivo Acquisition in KPC-Producing Escherichia coli after Colistin Treatment. Antimicrob. Agents Chemother. 61, (2017).
7.	Bonnin, R. A., Bernabeu, S., Jaureguy, F., Naas, T. & Dortet, L. MCR-8 mediated colistin resistance in a carbapenem-resistant Klebsiella pneumoniae isolated from a repatriated patient from Morocco. International journal of antimicrobial agents vol. 55 105920 (2020).
8.	Bulman, Z. P. et al. Polymyxin Combinations Combat Escherichia coli Harboring mcr-1 and bla(NDM-5): Preparation for a Postantibiotic Era. MBio 8, (2017).
9.	Can, F. et al. Impact of the ST101 clone on fatality among patients with colistin-resistant Klebsiella pneumoniae infection. J. Antimicrob. Chemother. 73, 1235–1241 (2018).
10.	Caneiras, C. et al. First Description of Colistin and Tigecycline-Resistant Acinetobacter baumannii Producing KPC-3 Carbapenemase in Portugal. Antibiotics (Basel, Switzerland) vol. 7 (2018).
11.	Carpenter, J. et al. Activity of imipenem/relebactam against carbapenemase-producing Enterobacteriaceae with high colistin resistance. J. Antimicrob. Chemother. 74, 3260–3263 (2019).
12.	Cejas, D. et al. Changing epidemiology of KPC-producing Klebsiella pneumoniae in Argentina: Emergence of hypermucoviscous ST25 and high-risk clone ST307. J. Glob. Antimicrob. Resist. 18, 238–242 (2019).
13.	Chavda, B. et al. Coidentification of mcr-4.3 and bla(NDM-1) in a Clinical Enterobacter cloacae Isolate from China. Antimicrob. Agents Chemother. 62, (2018).
14.	Chavda, K. D. et al. First Report of bla (VIM-4)- and mcr-9-Coharboring Enterobacter Species Isolated from a Pediatric Patient. mSphere 4, (2019).
15.	Chen, T. et al. In Vitro Activity of Ceftazidime-Avibactam Alone and in Combination with Amikacin Against Colistin-Resistant Gram-Negative Pathogens. Microb. Drug Resist. 27, 401–409 (2021).
16.	Chew, K. L., La, M.-V., Lin, R. T. P. & Teo, J. W. P. Colistin and Polymyxin B Susceptibility Testing for Carbapenem-Resistant and mcr-Positive Enterobacteriaceae: Comparison of Sensititre, MicroScan, Vitek 2, and Etest with Broth Microdilution. J. Clin. Microbiol. 55, 2609–2616 (2017).
17.	Cienfuegos-Gallet, A. V, Chen, L., Kreiswirth, B. N. & Jiménez, J. N. Colistin Resistance in Carbapenem-Resistant Klebsiella pneumoniae Mediated by Chromosomal Integration of Plasmid DNA. Antimicrob. Agents Chemother. 61, (2017).
18.	Cizmeci, Z., Aktas, E., Otlu, B., Acikgoz, O. & Ordekci, S. Molecular characterization of carbapenem- resistant Enterobacteriaceae yields increasing rates of NDM-1 carbapenemases and colistin resistance in an OXA-48- endemic area. J. Chemother. 29, 344–350 (2017).
19.	da Silva, H. R. F., Vilela, M. A., Almeida, A. C. S. & de Morais, M. M. C. Colistin-resistant KPC-2-producing Klebsiella pneumoniae ST423 harboring an IS5-like element in the mgrB gene isolated from cerebrospinal fluid. Diagn. Microbiol. Infect. Dis. 91, 184–185 (2018).
20.	Dalmolin, T. V., Martins, A. F., Zavascki, A. P., de Lima-Morales, D. & Barth, A. L. Acquisition of the mcr-1 gene by a high-risk clone of KPC-2-producing Klebsiella pneumoniae ST437/CC258, Brazil. Diagn. Microbiol. Infect. Dis. 90, 132–133 (2018).
21.	Dandachi, I., Chabou, S., Daoud, Z. & Rolain, J.-M. Prevalence and Emergence of Extended-Spectrum Cephalosporin-, Carbapenem- and Colistin-Resistant Gram Negative Bacteria of Animal Origin in the Mediterranean Basin. Front. Microbiol. 9, 2299 (2018).
22.	de Man, T. J. B. et al. Genomic Analysis of a Pan-Resistant Isolate of Klebsiella pneumoniae, United States 2016. MBio 9, (2018).
23.	Delgado-Blas, J. F., Ovejero, C. M., Abadia-Patiño, L. & Gonzalez-Zorn, B. Coexistence of mcr-1 and blaNDM-1 in Escherichia coli from Venezuela. Antimicrob. Agents Chemother. 60, 6356–6358 (2016).
24.	Dey, S. et al. Genomic characterization of XDR Klebsiella pneumoniae ST147 co-resistant to carbapenem and colistin - The first report in India. J. Glob. Antimicrob. Resist. 22, 54–56 (2020).
25.	Di Pilato, V. et al. mcr-1.2, a new mcr variant carried on a transferable plasmid from a colistin-resistant KPC carbapenemase-producing Klebsiella pneumoniae strain of sequence type 512. Antimicrob. Agents Chemother. 60, 5612–5615 (2016).
26.	Dong, N., Yang, X., Zhang, R., Chan, E. W.-C. & Chen, S. Tracking microevolution events among ST11 carbapenemase-producing hypervirulent Klebsiella pneumoniae outbreak strains. Emerg. Microbes Infect. 7, 146 (2018).
27.	Du, H., Chen, L., Tang, Y. W. & Kreiswirth, B. N. Emergence of the mcr-1 colistin resistance gene in carbapenem-resistant Enterobacteriaceae. Lancet Infect. Dis. 16, 287–288 (2016).
28.	Ezadi, F., Jamali, A., Heidari, A., Javid, N. & Ardebili, A. Heteroresistance to colistin in oxacillinase-producing carbapenem-resistant Acinetobacter baumannii clinical isolates from Gorgan, Northern Iran. J. Glob. Antimicrob. Resist. 21, 380–385 (2020).
29.	Faccone, D. et al. Characterization of a multidrug resistant Citrobacter amalonaticus clinical isolate harboring bla(NDM-1) and mcr-1.5 genes. Infect. Genet. Evol. J. Mol. Epidemiol. Evol. Genet. Infect. Dis. 67, 51–54 (2019).
30.	Falgenhauer, L. et al. Genome Analysis of the Carbapenem- and Colistin-Resistant Escherichia coli Isolate NRZ14408 Reveals Horizontal Gene Transfer Pathways towards Panresistance and Enhanced Virulence. Antimicrobial agents and chemotherapy vol. 61 (2017).
31.	Falgenhauer, L. et al. Colistin resistance gene mcr-1 in extended-spectrum β-lactamase-producing and carbapenemase-producing Gram-negative bacteria in Germany. Lancet Infect. Dis. 16, 282–283 (2016).
32.	Fam, N. S. et al. Molecular Characterization of Carbapenem/Colistin-Resistant Acinetobacter baumannii Clinical Isolates from Egypt by Whole-Genome Sequencing. Infect. Drug Resist. 13, 4487–4493 (2020).
33.	Fan, R. et al. Retrospective Screening and Analysis of mcr-1 and bla (NDM) in Gram-Negative Bacteria in China, 2010-2019. Front. Microbiol. 11, 121 (2020).
34.	Farajzadeh Sheikh, A. et al. Molecular epidemiology of colistin-resistant Pseudomonas aeruginosa producing NDM-1 from hospitalized patients in Iran. Iran. J. Basic Med. Sci. 22, 38–42 (2019).
35.	Feng, S. et al. Co-production of MCR-1 and NDM-5 in Escherichia coli isolated from a colonization case of inpatient. Infect. Drug Resist. 11, 1157–1161 (2018).
36.	Ferreira, M. L. et al. Detection of ISEcp1-associated bla(CTX-M-15)-mediated resistance to colistin in KPC-producing Klebsiella pneumoniae isolates. International journal of antimicrobial agents vol. 51 810–811 (2018).
37.	Guducuoglu, H. et al. Hospital Outbreak of a Colistin-Resistant, NDM-1- and OXA-48-Producing Klebsiella pneumoniae: High Mortality from Pandrug Resistance. Microb. Drug Resist. 24, 966–972 (2018).
38.	Han, S. et al. Identification of an extensively drug-resistant Escherichia coli clinical strain harboring mcr-1 and bla(NDM-1) in Korea. J. Antibiot. (Tokyo). 73, 852–858 (2020).
39.	Hayashi, W. et al. First report of colistin resistance in OXA-181 carbapenemase-producing Klebsiella pneumoniae ST3130 in Japan. Journal of global antimicrobial resistance vol. 12 179–180 (2018).
40.	Huang, H. et al. Colistin-resistance gene mcr in clinical carbapenem-resistant Enterobacteriaceae strains in China, 2014-2019. Emerg. Microbes Infect. 9, 237–245 (2020).
41.	Huang, T. D. et al. Increasing proportion of carbapenemase-producing Enterobacteriaceae and emergence of a MCR-1 producer through a multicentric study among hospital-based and private laboratories in Belgium from September to November 2015. Euro Surveill. Bull. Eur. sur les Mal. Transm. = Eur. Commun. Dis. Bull. 22, (2017).
42.	Jayol, A. et al. High-Level Resistance to Colistin Mediated by Various Mutations in the crrB Gene among Carbapenemase-Producing Klebsiella pneumoniae. Antimicrob. Agents Chemother. 61, (2017).
43.	Jayol, A., Poirel, L., Dortet, L. & Nordmann, P. National survey of colistin resistance among carbapenemase-producing Enterobacteriaceae and outbreak caused by colistin-resistant OXA-48-producing Klebsiella pneumoniae, France, 2014. Euro Surveill. Bull. Eur. sur les Mal. Transm. = Eur. Commun. Dis. Bull. 21, (2016).
44.	Kananizadeh, P. et al. Emergence of carbapenem-resistant and colistin-susceptible Enterobacter cloacae complex co-harboring bla(IMP-1) and mcr-9 in Japan. BMC Infect. Dis. 20, 282 (2020).
45.	Kanwar, A. et al. Emergence of Resistance to Colistin During the Treatment of Bloodstream Infection Caused by Klebsiella pneumoniae Carbapenemase-Producing Klebsiella pneumoniae. Open forum Infect. Dis. 5, ofy054–ofy054 (2018).
46.	Khalifa, H. O. et al. First Report of Multidrug-Resistant Carbapenemase-Producing Bacteria Coharboring mcr-9 Associated with Respiratory Disease Complex in Pets: Potential of Animal-Human Transmission. Antimicrobial agents and chemotherapy vol. 65 (2020).
47.	Khan, H., Miao, X., Liu, M., Ahmad, S. & Bai, X. Behavior of last resort antibiotic resistance genes (mcr-1 and bla(NDM-1)) in a drinking water supply system and their possible acquisition by the mouse gut flora. Environ. Pollut. 259, 113818 (2020).
48.	Kong, L.-H. et al. Various Sequence Types of Escherichia coli Isolates Coharboring bla(NDM-5) and mcr-1 Genes from a Commercial Swine Farm in China. Antimicrob. Agents Chemother. 61, (2017).
49.	Lai, C.-C., Chuang, Y.-C., Chen, C.-C. & Tang, H.-J. Coexistence of MCR-1 and NDM-9 in a clinical carbapenem-resistant Escherichia coli isolate. Int. J. Antimicrob. Agents 49, 517–518 (2017).
50.	Lalaoui, R. et al. Spread of Carbapenem and Colistin-Resistant Klebsiella pneumoniae ST512 Clinical Isolates in Israel: A Cause for Vigilance. Microb. Drug Resist. 25, 63–71 (2019).
51.	Le, L. et al. Coexistence Of Plasmid-Mediated mcr-1 And bla (NDM-4) Genes In A Klebsiella pneumoniae Clinical Strain In Vietnam. Infect. Drug Resist. 12, 3703–3707 (2019).
52.	Lee, S.-Y. et al. Genomic characterization of extensively drug-resistant Acinetobacter baumannii strain, KAB03 belonging to ST451 from Korea. Infect. Genet. Evol. J. Mol. Epidemiol. Evol. Genet. Infect. Dis. 65, 150–158 (2018).
53.	Le-Ha, T. D. et al. Characterization of a carbapenem- and colistin-resistant Enterobacter cloacae carrying Tn6901 in blaNDM-1 genomic context. Infect. Drug Resist. 12, 733–739 (2019).
54.	Le-Vo, H.-N. et al. Complex Class 1 Integron in a Clinical Escherichia coli Strain From Vietnam Carrying Both mcr-1 and bla (NDM-1). Front. Microbiol. 10, 2472 (2019).
55.	Li, X. et al. Detection and characterization of a clinical Escherichia coli ST3204 strain coproducing NDM-16 and MCR-1. Infect. Drug Resist. 11, 1189–1195 (2018).
56.	Lin, M. et al. Co-Occurrence of mcr-9 and bla (NDM-1) in Enterobacter cloacae Isolated from a Patient with Bloodstream Infection. Infect. Drug Resist. 13, 1397–1402 (2020).
57.	Lin, Y.-C., Kuroda, M., Suzuki, S. & Mu, J.-J. Emergence of an Escherichia coli strain co-harbouring mcr-1 and bla(NDM-9) from a urinary tract infection in Taiwan. J. Glob. Antimicrob. Resist. 16, 286–290 (2019).
58.	Liu, B.-T., Song, F.-J., Zou, M., Hao, Z.-H. & Shan, H. Emergence of Colistin Resistance Gene mcr-1 in Cronobacter sakazakii Producing NDM-9 and in Escherichia coli from the Same Animal. Antimicrob. Agents Chemother. 61, (2017).
59.	Liu, B.-T., Song, F.-J., Zou, M., Zhang, Q.-D. & Shan, H. High Incidence of Escherichia coli Strains Coharboring mcr-1 and bla(NDM) from Chickens. Antimicrob. Agents Chemother. 61, (2017).
60.	Liu, L., Feng, Y., Zhang, X., McNally, A. & Zong, Z. New Variant of mcr-3 in an Extensively Drug-Resistant Escherichia coli Clinical Isolate Carrying mcr-1 and bla(NDM-5). Antimicrob. Agents Chemother. 61, (2017).
61.	Liu, X., Geng, S., Chan, E. W.-C. & Chen, S. Increased prevalence of Escherichia coli strains from food carrying bla (NDM) and mcr-1-bearing plasmids that structurally resemble those of clinical strains, China, 2015 to 2017. Euro Surveill. Bull. Eur. sur les Mal. Transm. = Eur. Commun. Dis. Bull. 24, (2019).
62.	Lomonaco, S. et al. Resistome of carbapenem- and colistin-resistant Klebsiella pneumoniae clinical isolates. PLoS One 13, e0198526–e0198526 (2018).
63.	Long, H. et al. The co-transfer of plasmid-borne colistin-resistant genes mcr-1 and mcr-3.5, the carbapenemase gene bla(NDM-5) and the 16S methylase gene rmtB from Escherichia coli. Sci. Rep. 9, 696 (2019).
64.	Longo, L. G. A. et al. Colistin resistance emerges in pandrug-resistant Klebsiella pneumoniae epidemic clones in Rio de Janeiro, Brazil. Int. J. Antimicrob. Agents 54, 579–586 (2019).
65.	Ma, K., Feng, Y., Liu, L., Yao, Z. & Zong, Z. A Cluster of Colistin- and Carbapenem-Resistant Klebsiella pneumoniae Carrying blaNDM-1 and mcr-8.2. J. Infect. Dis. 221, S237–S242 (2020).
66.	Macesic, N., Nelson, B. & Uhlemann, A.-C. Colistin Resistance in Carbapenem-Resistant Klebsiella pneumoniae: De Novo or Drug Exposure? Clinical infectious diseases : an official publication of the Infectious Diseases Society of America vol. 65 702–703 (2017).
67.	Malli, E. et al. Evaluation of rapid polymyxin NP test to detect colistin-resistant Klebsiella pneumoniae isolated in a tertiary Greek hospital. J. Microbiol. Methods 153, 35–39 (2018).
68.	Manohar, P. et al. The distribution of carbapenem- and colistin-resistance in Gram-negative bacteria from the Tamil Nadu region in India. J. Med. Microbiol. 66, 874–883 (2017).
69.	Mansour, W. et al. Outbreak of colistin-resistant carbapenemase-producing Klebsiella pneumoniae in Tunisia. J. Glob. Antimicrob. Resist. 10, 88–94 (2017).
70.	Mao, J. et al. Antibiotic exposure elicits the emergence of colistin- and carbapenem-resistant Escherichia coli coharboring MCR-1 and NDM-5 in a patient. Virulence 9, 1001–1007 (2018).
71.	Marchetti, V. M. et al. Genomic Characterization of VIM and MCR Co-Producers: The First Two Clinical Cases, in Italy. Diagnostics (Basel, Switzerland) 11, (2021).
72.	Martino, F. et al. Isolation of five Enterobacteriaceae species harbouring blaNDM-1 and mcr-1 plasmids from a single paediatric patient. PLoS One 14, e0221960–e0221960 (2019).
73.	Martins, W. M. B. S. et al. BKC-2, a New BKC Variant Detected in MCR-9.1-Producing Enterobacter hormaechei subsp. xiangfangensis. Antimicrob. Agents Chemother. 65, (2021).
74.	Mataseje, L. F. et al. Colistin-Nonsusceptible Pseudomonas aeruginosa Sequence Type 654 with blaNDM-1 Arrives in North America. Antimicrob. Agents Chemother. 60, 1794–1800 (2016).
75.	Matheeussen, V. et al. Emergence of colistin resistance during treatment of recurrent pneumonia caused by carbapenemase producing Klebsiella pneumoniae. Diagn. Microbiol. Infect. Dis. 94, 407–409 (2019).
76.	Mavroidi, A. et al. Characterization of ST258 Colistin-Resistant, blaKPC-Producing Klebsiella pneumoniae in a Greek Hospital. Microb. Drug Resist. 22, 392–398 (2016).
77.	Mediavilla, J. R. et al. Colistin- and carbapenem-resistant Escherichia coli harboring mcr-1 and blaNDM-5, causing a complicated urinary tract infection in a patient from the United States. MBio 7, 5–8 (2016).
78.	Mendes, A. C. et al. mcr-1 in Carbapenemase-Producing Klebsiella pneumoniae with Hospitalized Patients, Portugal, 2016-2017. Emerg. Infect. Dis. 24, 762–766 (2018).
79.	Menekşe, Ş. et al. The effect of colistin resistance and other predictors on fatality among patients with bloodstream infections due to Klebsiella pneumoniae in an OXA-48 dominant region. Int. J. Infect. Dis. IJID Off. Publ. Int. Soc. Infect. Dis. 86, 208–211 (2019).
80.	Metan, G., Ilbay, A., Eser, O. K., Unal, S. & Zarakolu, P. A Silent Epidemic of Colistin- and Carbapenem-Resistant Enterobacteriaceae at a Turkish University Hospital. Infection control and hospital epidemiology vol. 38 254–257 (2017).
81.	Metan, G. et al. Emergence of colistin and carbapenem-resistant Acinetobacter calcoaceticus-Acinetobacter baumannii (CCR-Acb) complex in a neurological intensive care unit followed by successful control of the outbreak. J. Infect. Public Health 13, 564–570 (2020).
82.	Miltgen, G. et al. Outbreak of IMI-1 carbapenemase-producing colistin-resistant Enterobacter cloacae on the French island of Mayotte (Indian Ocean). Int. J. Antimicrob. Agents 52, 416–420 (2018).
83.	Misic, D., Asanin, J., Spergser, J., Szostak, M. & Loncaric, I. OXA-72-Mediated Carbapenem Resistance in Sequence Type 1 Multidrug (Colistin)-Resistant Acinetobacter baumannii Associated with Urinary Tract Infection in a Dog from Serbia. Antimicrobial agents and chemotherapy vol. 62 (2018).
84.	Moubareck, C. A. et al. Clonal emergence of Klebsiella pneumoniae ST14 co-producing OXA-48-type and NDM carbapenemases with high rate of colistin resistance in Dubai, United Arab Emirates. Int. J. Antimicrob. Agents 52, 90–95 (2018).
85.	Muktan, B. et al. Plasmid mediated colistin resistant mcr-1 and co-existence of OXA-48 among Escherichia coli from clinical and poultry isolates: first report from Nepal. Gut Pathog. 12, 44 (2020).
86.	Nawfal Dagher, T., Azar, E., Al-Bayssari, C., Chamieh, A. S. & Rolain, J.-M. First Detection of Colistin-Resistant Klebsiella pneumoniae in Association with NDM-5 Carbapenemase Isolated from Clinical Lebanese Patients. Microb. Drug Resist. 25, 925–930 (2019).
87.	Nishida, S., Ishigaki, S., Asahara, M., Furukawa, T. & Ono, Y. Emergence of multiple carbapenemase-producing Gram-negative species, colistin-resistant KPC-2-producing Klebsiella pneumoniae ST11, IMP-7-producing Pseudomonas aeruginosa ST357, and OXA-23-producing Acinetobacter baumannii ST1050, in a single patient. International journal of antimicrobial agents vol. 52 512–514 (2018).
88.	Norgan, A. P. et al. Carbapenem- and Colistin-Resistant Enterobacter cloacae from Delta, Colorado, in 2015. Antimicrob. Agents Chemother. 60, 3141–3144 (2016).
89.	Novović, K. et al. Molecular Epidemiology of Colistin-Resistant, Carbapenemase-Producing Klebsiella pneumoniae in Serbia from 2013 to 2016. Antimicrob. Agents Chemother. 61, (2017).
90.	Nukui, Y. et al. Whole-genome analysis of EC129, an NDM-5-, CTX-M-14-, OXA-10- and MCR-1-co-producing Escherichia coli ST167 strain isolated from Japan. J. Glob. Antimicrob. Resist. 18, 148–150 (2019).
91.	Palmieri, M. et al. Genomic Epidemiology of Carbapenem- and Colistin-Resistant Klebsiella pneumoniae Isolates From Serbia: Predominance of ST101 Strains Carrying a Novel OXA-48 Plasmid. Front. Microbiol. 11, 294 (2020).
92.	Palmieri, M. et al. Abundance of Colistin-Resistant, OXA-23- and ArmA-Producing Acinetobacter baumannii Belonging to International Clone 2 in Greece. Front. Microbiol. 11, 668 (2020).
93.	Peng, Z. et al. Characteristics of a Colistin-Resistant Escherichia coli ST695 Harboring the Chromosomally-Encoded mcr-1 Gene. Microorganisms 7, (2019).
94.	Peng, Z. et al. Characteristics of Carbapenem-Resistant and Colistin-Resistant Escherichia coli Co-Producing NDM-1 and MCR-1 from Pig Farms in China. Microorganisms 7, (2019).
95.	Pillonel, T. et al. Resistome Analysis of a Carbapenemase (OXA-48)-Producing and Colistin-Resistant Klebsiella pneumoniae Strain. Antimicrobial agents and chemotherapy vol. 62 (2018).
96.	Poirel, L., Kieffer, N., Liassine, N., Thanh, D. & Nordmann, P. Plasmid-mediated carbapenem and colistin resistance in a clinical isolate of Escherichia coli. Lancet Infect. Dis. 16, 281 (2016).
97.	Pulss, S., Semmler, T., Prenger-Berninghoff, E., Bauerfeind, R. & Ewers, C. First report of an Escherichia coli strain from swine carrying an OXA-181 carbapenemase and the colistin resistance determinant MCR-1. Int. J. Antimicrob. Agents 50, 232–236 (2017).
98.	Sadek, M. et al. First Genomic Characterization of bla(VIM-1) and mcr-9-Coharbouring Enterobacter hormaechei Isolated from Food of Animal Origin. Pathog. (Basel, Switzerland) 9, (2020).
99.	Sahoo, R. K. et al. The first report of colistin-carbapenem resistance in Klebsiella pneumoniae ST70 isolated from the pediatric unit in India. Brazilian journal of microbiology : [publication of the Brazilian Society for Microbiology] vol. 51 1–3 (2020).
100.	Savov, E. et al. Colistin Resistance in KPC-2- and SHV-5-Producing Klebsiella pneumoniae Clinical Isolates in Bulgaria. Chemotherapy 62, 339–342 (2017).
101.	Schages, L., Wichern, F., Kalscheuer, R. & Bockmühl, D. Winter is coming - Impact of temperature on the variation of beta-lactamase and mcr genes in a wastewater treatment plant. Sci. Total Environ. 712, 136499 (2020).
102.	Seo, J., Wi, Y. M., Kim, J. M., Kim, Y.-J. & Ko, K. S. Detection of colistin-resistant populations prior to antibiotic exposure in KPC-2-producing Klebsiella pneumoniae clinical isolates. J. Microbiol. (2021) doi:10.1007/s12275-021-0610-1.
103.	Shamina, O. V et al. Emergence of a ST307 clone carrying a novel insertion element MITEKpn1 in the mgrB gene among carbapenem-resistant Klebsiella pneumoniae from Moscow, Russia. Int. J. Antimicrob. Agents 55, 105850 (2020).
104.	Shankar, C. et al. Molecular characterization of colistin-resistant Klebsiella pneumoniae & its clonal relationship among Indian isolates. Indian J. Med. Res. 149, 199–207 (2019).
105.	Shen, Z. et al. Emerging Carriage of NDM-5 and MCR-1 in Escherichia coli From Healthy People in Multiple Regions in China: A Cross Sectional Observational Study. EClinicalMedicine 6, 11–20 (2018).
106.	Shi, X. et al. High prevalence and persistence of carbapenem and colistin resistance in livestock farm environments in China. J. Hazard. Mater. 406, 124298 (2021).
107.	Simon, M. et al. Colistin- and carbapenem-resistant Klebsiella oxytoca harboring bla(VIM-2) and an insertion in the mgrB gene isolated from blood culture. Int. J. Med. Microbiol. 307, 113–115 (2017).
108.	Singh, S. K. & Gupta, M. blaOXA-48 carrying clonal colistin resistant-carbapenem resistant Klebsiella pneumoniae in neonate intensive care unit, India. Microb. Pathog. 100, 75–77 (2016).
109.	Sonnevend, Á. et al. Multihospital Occurrence of Pan-Resistant Klebsiella pneumoniae Sequence Type 147 with an ISEcp1-Directed bla(OXA-181) Insertion in the mgrB Gene in the United Arab Emirates. Antimicrob. Agents Chemother. 61, (2017).
110.	Srijan, A. et al. Genomic Characterization of Nonclonal mcr-1-Positive Multidrug-Resistant Klebsiella pneumoniae from Clinical Samples in Thailand. Microb. Drug Resist. 24, 403–410 (2018).
111.	Sulian, O. et al. Co-production of MCR-1 and NDM-1 by Escherichia coli sequence type 31 isolated from a newborn in Moscow, Russia. Int. J. Infect. Dis. IJID Off. Publ. Int. Soc. Infect. Dis. 101, 4–5 (2020).
112.	Sun, J. et al. Co-transfer of bla(NDM-5) and mcr-1 by an IncX3-X4 hybrid plasmid in Escherichia coli. Nat. Microbiol. 1, 16176 (2016).
113.	Süzük Yıldız, S., Kaşkatepe, B., Şimşek, H. & Sarıgüzel, F. M. High rate of colistin and fosfomycin resistance among carbapenemase-producing Enterobacteriaceae in Turkey. Acta Microbiol. Immunol. Hung. 66, 103–112 (2019).
114.	Tacão, M. et al. Mcr-1 and blakpc-3 in escherichia coli sequence type 744 after meropenem and colistin therapy, Portugal. Emerg. Infect. Dis. 23, 1419–1421 (2017).
115.	Tafaj, S. et al. Isolation of the first New Delhi metallo-ß-lactamase-1 (NDM-1)-producing and colistin-resistant Klebsiella pneumoniae sequence type ST15 from a digestive carrier in Albania, May 2018. J. Glob. Antimicrob. Resist. 17, 142–144 (2019).
116.	Tansarli, G. S. et al. Colistin resistance in carbapenemase-producing Klebsiella pneumoniae bloodstream isolates: Evolution over 15 years and temporal association with colistin use by time series analysis. Int. J. Antimicrob. Agents 52, 397–403 (2018).
117.	Tian, X. et al. Emergence of a multidrug-resistant ST 27 Escherichia coli co-harboring bla(NDM-1), mcr-1, and fosA3 from a patient in China. J. Antibiot. (Tokyo). 73, 636–641 (2020).
118.	Uchida, H. et al. A clinical isolate of Escherichia coli co-harbouring mcr-1 and blaNDM-5 in Japan. J. Med. Microbiol. 67, 1047–1049 (2018).
119.	Umeda, K. et al. Genomic characterization of clinical Enterobacter roggenkampii co-harbouring bla(IMP-1)- and bla(GES-5)-encoding IncP6 and mcr-9-encoding IncHI2 plasmids isolated in Japan. J. Glob. Antimicrob. Resist. 24, 220–227 (2021).
120.	Vatansever, C. et al. Co-existence of OXA-48 and NDM-1 in colistin resistant Pseudomonas aeruginosa ST235. Emerging microbes & infections vol. 9 152–154 (2020).
121.	Wang, R. et al. The prevalence of colistin resistance in Escherichia coli and Klebsiella pneumoniae isolated from food animals in China: coexistence of mcr-1 and bla(NDM) with low fitness cost. Int. J. Antimicrob. Agents 51, 739–744 (2018).
122.	Wang, X. et al. Emergence of a novel mobile colistin resistance gene, mcr-8, in NDM-producing Klebsiella pneumoniae article. Emerg. Microbes Infect. 7, (2018).
123.	Wang, Y. et al. Comprehensive resistome analysis reveals the prevalence of NDM and MCR-1 in Chinese poultry production. Nat. Microbiol. 2, 16260 (2017).
124.	Yao, X., Doi, Y., Zeng, L., Lv, L. & Liu, J.-H. Carbapenem-resistant and colistin-resistant Escherichia coli co-producing NDM-9 and MCR-1. The Lancet. Infectious diseases vol. 16 288–289 (2016).
125.	Yousfi, H. et al. Colistin- and Carbapenem-Resistant Klebsiella pneumoniae Clinical_Isolates: Algeria. Microb. Drug Resist. 25, 258–263 (2019).
126.	Yu, H. et al. Detection of the mcr-1 Colistin Resistance Gene in Carbapenem-Resistant Enterobacteriaceae from Different Hospitals in China. Antimicrob. Agents Chemother. 60, 5033–5035 (2016).
127.	Zafer, M. M. et al. Emergence of colistin resistance in multidrug-resistant Klebsiella pneumoniae and Escherichia coli strains isolated from cancer patients. Ann. Clin. Microbiol. Antimicrob. 18, 1–8 (2019).
128.	Zavascki, A. P. et al. Emergence of polymyxin B resistance in a polymyxin B-susceptible KPC-producing Klebsiella pneumoniae causing bloodstream infection in a neutropenic patient during polymyxin B therapy. Diagn. Microbiol. Infect. Dis. 90, 134–138 (2018).
129.	Zhou, Y.-F. et al. Increased activity of colistin in combination with amikacin against Escherichia coli co-producing NDM-5 and MCR-1. J. Antimicrob. Chemother. 72, 1723–1730 (2017).
