## Supplementary material for "Phylogenomics, Epigenomics, Virulome, and Mobilome of Gram-negative Bacteria Co-resistant to Carbapenems and Polymyxins: A One-Health Systematic Review and Meta-analyses": Table S3

### Sheet: A. Mobilome
Country	Mobile Genetic Elements								Mobile Genetic Elements								Mobile Genetic Elements
	Integrons	Plasmids	Transposons	Insertion sequences				Sample source	Integrons	Plasmids	Transposons	Insertion sequences				Species	Integrons	Plasmids	Transposons	Insertion sequences
Albania	0	2	0	0				Human	4	171	58	78				E. coli	0	200	3	19
Algeria	0	0	0	0				Animal	0	98	0	11				K. pneumoniae	2	72	74	108
Argentina	0	3	13	0				Environment	0	17	0	0				A. baumannii	0	0	3	1
Belgium	0	0	0	2				Unkown/ND	0	17	2	46				P. aeruginosa	0	1	0	1
Brazil	2	4	0	15					4	303	60	135				C. sakazakii	0	0	0	2
Bulgaria	0	0	0	0												C. amalonaticu	0	3	1	1
Canada	0	1	0	0				F-statistic value = 2.22971								E. asburaie	0	0	0	1
China	0	196	27	30												E. xiangfangesis	0	2	0	2
Colombia	0	0	0	4				P-value = 0.1373								E. cloacae	0	8	1	4
Denmark	0	0	0	2												E. hormaechi	1	14	0	6
Egypt	0	2	0	0												E. roggenko	0	0	0	1
France	0	3	1	1				ANOVA Summary								A.colistiniresistens	1	0	0	1
Germany	0	3	0	1				Source	Degrees of Freedom	Sum of Squares	Mean Square	F-Stat	P-Value			E. kobei	0	2	0	0
Greece	0	0	0	0					DF	SS	MS					K. oxycota	0	0	0	1
India	0	0	1	6				Between Groups	3	12662.25	4220.75	2.2297	0.1373			A. calcoaceticus- A.baumannii	0	0	0	0
Iran	0	0	0	0				Within Groups	12	22715.4957	1892.958						4	302	82	148
Italy	0	6	0	2												One Way ANOVA Calculator
Israel	0	0	1	2
Morocco	0	0	0	0												Analysis Of Variance, Tukey HSD test
Nepal	0	0	0	0
Pakistan	0	8	0	3												Hover over the cells for more information.
Portugal	0	1	0	0												Source	DF	Sum of Square	Mean Square	F Statistic	P-value
Romania	0	0	0	2												Groups (between groups)	3	3201.599776	1067.199925	1.085299	0.362862
Russia	0	2	1	0												Error (within groups)	56	55066.13359	983.323814
Serbia	0	0	1	4												Total	59	58267.73337	987.588701
Singapore	0	1	0	0
Solvenia	0	0	0	2
South Africa	0	0	0	0
Spain	0	0	14	14
Switzerland	0	0	0	0
Taiwan	0	1	0	0
Thailand	0	2	0	0
Tunisia	0	7	7	7
Turkey	0	0	0	0
United Arab Emirates	0	9	0	9
United States	1	22	2	5
Venenzuela	0	1	0	0
Vietnam	0	9	2	3
	3	283	70	114

### Sheet: B. PlasmidvsARG
	mcr-1	NDM	OXA	KPC	VIM	IMP	BKC-2
IncX	54	51	0	0	0	0	0
IncH	35	6	0	0	7	0	0
IncI	50	9	0	0	0	0	0
IncB/O	0	14	0	0	0	0	0
A/C	0	6	0	0	1	0	0
IncC	0	2	0	0	0	0	0
IncF	7	40	2	2	0	1	0
ColE	2	0	0	0	0	0	0
IncP	1	0	0	0	0	0	0
IncR	0	0	0	1	0	0	0
IncL	0	0	8	0	0	0	0
IncL/M	0	0	4	0	0	0	0
TypeZ	0	1	0	0	0	0	0
IncY	2	0	0	0	0	0	0
IncN	0	0	0	0	1	0	0
IncQ	1	0	0	0	0	0	1
IncT	0	0	1	0	0	0	0
IncB	0	2	0	0	0	0	0
Source	DF	Sum of Square	Mean Square	F Statistic	P-value
Groups (between groups)	7	1574.270756	224.895822	3.343302	0.00255677
Error (within groups)	136	9148.389184	67.267568
Total	143	10722.65994	74.983636
Pair	Difference	SE	Q	Lower CI	Upper CI	Critical Mean	p-value
x1-x2	1.166666	1.933155	0.603504	-7.250134	9.583466	8.416800	0.999877
x1-x3	7.611111	1.933155	3.937145	-0.805689	16.027911	8.416800	0.107704
x1-x4	8.277777	1.933155	4.282004	-0.139023	16.694577	8.416800	0.0574816
x1-x5	7.944444	1.933155	4.109575	-0.472356	16.361244	8.416800	0.0793620
x1-x6	8.388888	1.933155	4.339481	-0.0279111	16.805688	8.416800	0.0514313
x1-x7	8.388888	1.933155	4.339481	-0.0279111	16.805688	8.416800	0.0514313
x1-x8	8.388888	1.933155	4.339481	-0.0279111	16.805688	8.416800	0.0514313
x2-x3	6.444445	1.933155	3.333642	-1.972355	14.861245	8.416800	0.271130
x2-x4	7.111111	1.933155	3.678501	-1.305689	15.527911	8.416800	0.164623
x2-x5	6.777778	1.933155	3.506071	-1.639022	15.194578	8.416800	0.213355
x2-x6	7.222222	1.933155	3.735977	-1.194577	15.639022	8.416800	0.150352
x2-x7	7.222222	1.933155	3.735977	-1.194577	15.639022	8.416800	0.150352
x2-x8	7.222222	1.933155	3.735977	-1.194577	15.639022	8.416800	0.150352
x3-x4	0.666666	1.933155	0.344859	-7.750134	9.083466	8.416800	0.999997
x3-x5	0.333333	1.933155	0.172430	-8.083467	8.750133	8.416800	1.00000
x3-x6	0.777777	1.933155	0.402336	-7.639022	9.194577	8.416800	0.999992
x3-x7	0.777777	1.933155	0.402336	-7.639022	9.194577	8.416800	0.999992
x3-x8	0.777777	1.933155	0.402336	-7.639022	9.194577	8.416800	0.999992
x4-x5	0.333333	1.933155	0.172430	-8.083467	8.750133	8.416800	1.00000
x4-x6	0.111111	1.933155	0.0574767	-8.305688	8.527911	8.416800	1.00000
x4-x7	0.111111	1.933155	0.0574767	-8.305688	8.527911	8.416800	1.00000
x4-x8	0.111111	1.933155	0.0574767	-8.305688	8.527911	8.416800	1.00000
x5-x6	0.444444	1.933155	0.229906	-7.972355	8.861244	8.416800	1.00000
x5-x7	0.444444	1.933155	0.229906	-7.972355	8.861244	8.416800	1.00000
x5-x8	0.444444	1.933155	0.229906	-7.972355	8.861244	8.416800	1.00000
x6-x7	0.00000	1.933155	0.00000	-8.416800	8.416800	8.416800	1.000000
x6-x8	0.00000	1.933155	0.00000	-8.416800	8.416800	8.416800	1.000000
x7-x8	0.00000	1.933155	0.00000	-8.416800	8.416800	8.416800	1.000000

### Sheet: C. PlasmidsVSspecies
	IncX	IncH	IncI	IncB/O	A/C	IncC	IncF	ColE	IncP	IncR	IncL	IncL/M	TypeZ	IncY	IncN	IncQ	IncT	IncB
E. coli	72	25	54	14	1	1	23	1	3	0	1	0	1	1	1	0	0	2
K. pneumoniae	33	3	0	0	5	0	21	0	0	1	7	5	0	0	0	1	0	0
A. baumannii	0	0	0	0	0	0	0	0	0	0	0	0	0	0	0	0	0	0
P. aeruginosa	0	0	0	0	0	0	0	0	0	0	0	0	0	0	0	0	1	0
C. sakazakii	0	0	0	0	0	0	0	0	0	0	0	0	0	0	0	0	0	0
C. amalonaticu	0	0	2	0	0	1	0	0	0	0	0	0	0	0	0	0	0	0
E. asburaie	0	0	0	0	0	0	0	0	0	0	0	0	0	0	0	0	0	0
E. xiangfangesis	0	2	0	0	0	0	0	0	0	0	0	0	0	0	0	0	0	0
E. cloacae	2	2	2	0	0	0	1	0	0	0	0	0	0	0	1	0	0	0
E. hormaechi	0	12	0	0	0	0	1	0	0	0	0	0	0	0	0	1	0	0
E. roggenko	0	1	0	0	0	0	1	0	1	0	0	0	0	0	0	0	0	0
A.colistiniresistens	0	0	0	0	0	0	0	0	0	0	0	0	0	0	0	0	0	0
E. kobei	0	0	0	0	1	0	0	1	0	0	0	0	0	0	0	0	0	0
K. oxycota	0	0	0	0	0	0	0	0	0	0	0	0	0	0	0	0	0	0
A. calcoaceticus- A.baumannii	0	0	0	0	0	0	0	0	0	0	0	0	0	0	0	0	0	0
F-statistic value = 1.39639
P-value = 0.13813
